# Real-world data from the Japanese National Health Insurance System enable fine phenotyping in a 14K-scale population-based study

**DOI:** 10.1101/2025.10.06.25337397

**Authors:** Yayoi Otsuka-Yamasaki, Naoyuki Nishiya, Yoichi Sutoh, Reiko Aoyama, Kozo Tanno, Motoki Nakao, Shohei Komaki, Shiori Minabe, Hideki Ohmomo, Koichi Asahi, Yasushi Ishigaki, Makoto Sasaki, Atsushi Shimizu

**Author notes:** These authors should be considered joint first authors (Yayoi Otsuka-Yamasaki, Naoyuki Nishiya, Yoichi Sutoh). Correspondence: Atsushi Shimizu.

## Abstract

The use of medical databases, known as real-world data (RWD), enables accurate and efficient estimation of disease prevalence in population-based studies, making it a potential game-changer in epidemiology. However, the lack of standardized data formats across hospitals complicates integration across institutions. In Japan, health insurance claims data are standardized under a nationally unified format, providing a reliable source of structured RWD. We evaluated the utility of insurance claims data in epidemiological research. Incorporating both diagnosis and prescription information into case definitions resulted in four- and six-fold increases in the estimated prevalence of Alzheimer’s disease (AD) and Parkinson’s disease (PD), respectively, compared with conventional self-reported definitions. Subsequent genome-wide association studies (GWAS) for AD showed increased model log-likelihood and identified a characteristic *APOE* signal, findings observed only with extended case definitions. The *APOE* effect size was consistent with large case–control studies, while standard errors remained comparable to smaller studies. These results indicate that claims-based phenotyping improves case identification without loss of accuracy and supports scalable approaches for genomic epidemiology and public health surveillance.

**Patient consent statement:** All participants provided written informed consent and the study protocol was approved by the Institutional Review Board of Iwate Medical University (Approval number HG2021-009)

**Permission to reproduce material from other sources:** No materials requiring permission from other sources have been used in this manuscript.

**Clinical trial registration:** This study does not involve interventional components and therefore was not registered as a clinical trial.
