## Supplementary Table 1 for "Real-world data from the Japanese National Health Insurance System enable fine phenotyping in a 14K-scale population-based study"

### Sheet: Table S1
Supplementary Table 1. Genome-wide significant (P < 5 × 10-8) variants associated with hypertension, as defined using the conventional phenotyping method.
rsID	CHR	BP	EA	NEA	EAF	BETA	SE	P-value	Symbol	Consequence	INFO	Cases (n)	Controls (n)
rs4646776	12	112230019	C	G	0.161151	-0.229045	0.0351864	7.54123e-11	RP11-162P23.2	downstream_gene_variant	0.996219	6634	7590
rs671	12	112241766	A	G	0.16198	-0.227645	0.0350529	8.34011e-11	ALDH2	missense_variant	1	6634	7590
rs11066132	12	112468206	T	C	0.16188	-0.227208	0.0350658	9.20447e-11	NAA25	intron_variant	0.99866	6634	7590
rs11066015	12	112168009	A	G	0.161169	-0.226468	0.0351149	1.12339e-10	ACAD10	intron_variant	0.999424	6634	7590
rs77768175	12	112736118	G	A	0.16205	-0.225756	0.0350386	1.1708e-10	RPL7AP60	downstream_gene_variant	1	6634	7590
rs11066001	12	112119171	C	T	0.160856	-0.226238	0.0351682	1.25081e-10	ACAD10	upstream_gene_variant	0.997958	6634	7590
rs149212747	12	111836771	ACC	AC	0.161063	-0.233079	0.0362893	1.33803e-10	RP3-473L9.4	intron_variant	0.931359	6634	7590
rs116873087	12	112511913	C	G	0.160638	-0.224385	0.0352827	2.02239e-10	Y_RNA	downstream_gene_variant	0.994156	6634	7590
rs11066325	12	112930475	C	T	0.160261	-0.216682	0.035241	7.81805e-10	PTPN11	intron_variant	0.996898	6634	7590
rs78981331	12	112533774	T	C	0.121355	-0.247266	0.0403581	8.96591e-10	NAA25	intron_variant	0.961568	6634	7590
rs73201767	12	111900781	TATACAC	T	0.159919	-0.224398	0.0367779	1.05121e-09	ATXN2	intron_variant	0.908931	6634	7590
rs2074356	12	112645401	A	G	0.151258	-0.216762	0.0360835	1.88705e-09	HECTD4	intron_variant	1	6634	7590
rs770448329	12	111697597	C	CA	0.120809	-0.259535	0.0435374	2.50389e-09	CUX2	intron_variant	0.825162	6634	7590
rs138257563;rs147773314;rs56774172;rs200807299;rs754177605	12	111816923	GGTGTGT	GGTGTGTGTGT	0.189472	-0.21308	0.0361625	3.80905e-09	RP3-473L9.3	upstream_gene_variant	0.811727	6634	7590
rs3809297	12	111609727	T	G	0.161109	-0.204118	0.0355663	9.51919e-09	CUX2	intron_variant	0.980431	6634	7590
rs3782886	12	112110489	C	T	0.185039	-0.19083	0.0332815	9.82007e-09	BRAP	synonymous_variant	1	6634	7590
rs56715476;rs113142941	12	112129398	ATT	AT	0.131796	-0.249735	0.0441874	1.5884e-08	ACAD10	intron_variant	0.744959	6634	7590
rs779196975	12	111672520	CTT	CT	0.0873724	-0.32464	0.0575891	1.72856e-08	CUX2	intron_variant	0.611647	6634	7590
rs144839031;rs764465249;rs59978152	12	112772947	TACACACACACACACACACACAC	T	0.15957	-0.220243	0.039298	2.08919e-08	HECTD4	intron_variant	0.799328	6634	7590
rs78069066	12	112337924	A	G	0.185356	-0.185811	0.0332942	2.39308e-08	MAPKAPK5	intragenic_variant	1	6634	7590
rs796241170	12	112523906	ACACACACC	A	0.179093	-0.216625	0.0389942	2.77094e-08	NAA25	intron_variant	0.738398	6634	7590
rs12231737	12	112574616	T	C	0.185469	-0.184585	0.0332916	2.94798e-08	TRAFD1	intron_variant	0.998927	6634	7590
rs79105258	12	111718231	A	C	0.179283	-0.188197	0.0339499	2.96697e-08	CUX2	intron_variant	0.978424	6634	7590
rs58470224;rs761678877;rs369008737	12	112663996	TACACACAC	T	0.188409	-0.185381	0.0335197	3.19335e-08	HECTD4	intron_variant	0.973477	6634	7590
rs397933852;rs746735809;rs796860318;rs59170032	12	112909258	AAGAGAGAG	AAGAG	0.201066	-0.189357	0.0345926	4.40205e-08	PTPN11	intron_variant	0.870682	6634	7590
P-values were obtained from SAIGE using saddlepoint approximation to correct for case-control imbalance.
Variants were filtered based on MAF (≥0.01) and INFO score (≥0.4).
Abbreviations: BP, base position; CHR, chromosome; EAF, effect allele frequency; EA, effect allele; INFO, imputation quality score; NEA, non-effect allele; SE, standard error.
