## Supplementary Table 2 for "Real-world data from the Japanese National Health Insurance System enable fine phenotyping in a 14K-scale population-based study"

### Sheet: Table S2
Supplementary Table 2. Genome-wide significant (P < 5 × 10-8) variants associated with hypertension, as defined using the conventional method plus health insurance claims data.
rsID	CHR	BP	EA	NEA	EAF	BETA	SE	P-value	Symbol	Consequence	INFO	Cases (n)	Controls (n)
rs4646776	12	112230019	C	G	0.161151	-0.218302	0.0353576	6.65316e-10	RP11-162P23.2	downstream_gene_variant	0.996219	7200	7024
rs671	12	112241766	A	G	0.16198	-0.216248	0.0352244	8.29648e-10	ALDH2	missense_variant	1	7200	7024
rs11066015	12	112168009	A	G	0.161169	-0.216232	0.035286	8.90093e-10	ACAD10	intron_variant	0.999424	7200	7024
rs11066132	12	112468206	T	C	0.16188	-0.215693	0.0352385	9.30152e-10	NAA25	intron_variant	0.99866	7200	7024
rs149212747	12	111836771	ACC	AC	0.161063	-0.223086	0.0364651	9.48752e-10	RP3-473L9.4	intron_variant	0.931359	7200	7024
rs77768175	12	112736118	G	A	0.16205	-0.215145	0.0352118	9.96089e-10	RPL7AP60	downstream_gene_variant	1	7200	7024
rs11066001	12	112119171	C	T	0.160856	-0.215811	0.0353395	1.01653e-09	ACAD10	upstream_gene_variant	0.997958	7200	7024
rs73201767	12	111900781	TATACAC	T	0.159919	-0.222199	0.0369589	1.83203e-09	ATXN2	intron_variant	0.908931	7200	7024
rs116873087	12	112511913	C	G	0.160638	-0.210843	0.0354569	2.73982e-09	Y_RNA	downstream_gene_variant	0.994156	7200	7024
rs11066325	12	112930475	C	T	0.160261	-0.202258	0.0354147	1.12236e-08	PTPN11	intron_variant	0.996898	7200	7024
rs78981331	12	112533774	T	C	0.121355	-0.230356	0.0405568	1.3483e-08	NAA25	intron_variant	0.961568	7200	7024
rs7139170	12	113263518	C	A	0.540811	0.144341	0.0258198	2.26657e-08	RPH3A	intron_variant	1	7200	7024
rs2074356	12	112645401	A	G	0.151258	-0.199403	0.0362612	3.81767e-08	HECTD4	intron_variant	1	7200	7024
rs56715476;rs113142941	12	112129398	ATT	AT	0.131796	-0.242641	0.0444066	4.65308e-08	ACAD10	intron_variant	0.744959	7200	7024
P-values were obtained from SAIGE using saddlepoint approximation to correct for case-control imbalance.
Variants were filtered based on MAF (≥0.01) and INFO score (≥0.4).
Abbreviations: BP, base position; CHR, chromosome; EAF, effect allele frequency; EA, effect allele; INFO, imputation quality score; NEA, non-effect allele; SE, standard error.
