## Supplementary Table 5 for "Real-world data from the Japanese National Health Insurance System enable fine phenotyping in a 14K-scale population-based study"

### Sheet: Table S5
Supplementary Table 5. Genome-wide significant (P < 5 × 10-8) variants associated with diabetes, as defined using the conventional phenotyping method.
rsID	CHR	BP	EA	NEA	EAF	BETA	SE	P-value	Symbol	Consequence	INFO	Cases (n)	Controls (n)
rs2237897	11	2858546	T	C	0.38112	-0.309128	0.0409123	4.16056e-14	AC013791.10	downstream_gene_variant	0.954726	1598	12626
rs2237896	11	2858440	A	G	0.397235	-0.300415	0.0404107	1.05327e-13	AC013791.10	downstream_gene_variant	0.961035	1598	12626
rs74046911	11	2858636	T	C	0.372216	-0.299068	0.0412342	4.07889e-13	AC013791.10	downstream_gene_variant	0.942014	1598	12626
rs2299620	11	2858295	T	C	0.415397	-0.289729	0.0400106	4.44436e-13	AC013791.10	downstream_gene_variant	0.962447	1598	12626
rs60808706	11	2857233	A	G	0.393105	-0.289662	0.0400796	4.93188e-13	AC013791.10	downstream_gene_variant	0.981671	1598	12626
rs111868020;rs60636592;rs201986577;rs36227626	11	2856627	TCA	TCACACACACACACA	0.400412	-0.282249	0.0401841	2.15766e-12	AC013791.10	downstream_gene_variant	0.969675	1598	12626
rs2283228	11	2849530	C	A	0.406801	-0.272722	0.0393961	4.43517e-12	KCNQ1	intron_variant	0.997339	1598	12626
rs234852	11	2850782	C	T	0.58891	0.264879	0.0392795	1.54664e-11	KCNQ1	intron_variant	0.998815	1598	12626
rs234854	11	2850970	A	G	0.568719	0.26092	0.0389945	2.21369e-11	KCNQ1	intron_variant	0.995491	1598	12626
rs234853	11	2850828	A	G	0.570022	0.259829	0.0389069	2.41851e-11	KCNQ1	intron_variant	1	1598	12626
rs149452246;rs56680306	11	2846406	CGGGACT	C	0.389972	-0.267089	0.0403182	3.48363e-11	KCNQ1	intron_variant	0.968902	1598	12626
rs234855	11	2851113	C	T	0.574888	0.258899	0.0395087	5.64044e-11	KCNQ1	intron_variant	0.973321	1598	12626
rs2237892	11	2839751	T	C	0.395247	-0.249291	0.0394622	2.66333e-10	KCNQ1	intron_variant	1	1598	12626
rs7480855	11	2836085	G	A	0.433247	-0.239411	0.0388294	7.01644e-10	KCNQ1	intron_variant	1	1598	12626
rs3079085;rs397838924;rs774588461;rs369047517;rs767940082	11	2841794	CTGTTTGTT	CTGTT	0.434502	-0.234788	0.0390868	1.89166e-09	KCNQ1	intron_variant	0.985557	1598	12626
rs763292039;rs3079081;rs3831587;rs397840640;rs777811360;rs372902398	11	2835853	CAAGGAAGG	CAAGGAAGGAAGG	0.550367	0.231396	0.039485	4.61907e-09	KCNQ1	intron_variant	0.955763	1598	12626
rs2237895	11	2857194	C	A	0.357736	0.234546	0.040579	7.47121e-09	AC013791.10	downstream_gene_variant	0.994364	1598	12626
rs163182	11	2844216	C	G	0.38674	0.228063	0.0399352	1.12435e-08	KCNQ1	intron_variant	0.989734	1598	12626
rs163184	11	2847069	G	T	0.417495	0.216736	0.0391252	3.03252e-08	KCNQ1	intron_variant	0.999038	1598	12626
rs234864	11	2857297	A	G	0.6264	-0.223827	0.0404678	3.18448e-08	AC013791.10	downstream_gene_variant	0.982617	1598	12626
P-values were obtained from SAIGE using saddlepoint approximation to correct for case-control imbalance.
Variants were filtered based on MAF (≥0.01) and INFO score (≥0.4).
Abbreviations: BP, base position; CHR, chromosome; EAF, effect allele frequency; EA, effect allele; INFO, imputation quality score; NEA, non-effect allele; SE, standard error.
