## Supplementary Table 6 for "Real-world data from the Japanese National Health Insurance System enable fine phenotyping in a 14K-scale population-based study"

### Sheet: Table S6
Supplementary Table 6. Genome-wide significant (P < 5 × 10-8) variants associated with diabetes, as defined using the conventional method plus health insurance claims data.
rsID	CHR	BP	EA	NEA	EAF	BETA	SE	P-value	Symbol	Consequence	INFO	Cases (n)	Controls (n)
rs2237897	11	2858546	T	C	0.38112	-0.313742	0.0394937	1.95615e-15	AC013791.10	downstream_gene_variant	0.954726	1739	12485
rs2237896	11	2858440	A	G	0.397235	-0.308381	0.0390165	2.70406e-15	AC013791.10	downstream_gene_variant	0.961035	1739	12485
rs60808706	11	2857233	A	G	0.393105	-0.298805	0.0386958	1.14607e-14	AC013791.10	downstream_gene_variant	0.981671	1739	12485
rs74046911	11	2858636	T	C	0.372216	-0.307378	0.0398163	1.16403e-14	AC013791.10	downstream_gene_variant	0.942014	1739	12485
rs2299620	11	2858295	T	C	0.415397	-0.29515	0.038633	2.1751e-14	AC013791.10	downstream_gene_variant	0.962447	1739	12485
rs111868020;rs60636592;rs201986577;rs36227626	11	2856627	TCA	TCACACACACACACA	0.400412	-0.288295	0.0387976	1.07988e-13	AC013791.10	downstream_gene_variant	0.969675	1739	12485
rs2283228	11	2849530	C	A	0.406801	-0.277459	0.0380251	2.94806e-13	KCNQ1	intron_variant	0.997339	1739	12485
rs234852	11	2850782	C	T	0.58891	0.26931	0.0379097	1.2122e-12	KCNQ1	intron_variant	0.998815	1739	12485
rs149452246;rs56680306	11	2846406	CGGGACT	C	0.389972	-0.275244	0.0389185	1.52366e-12	KCNQ1	intron_variant	0.968902	1739	12485
rs234853	11	2850828	A	G	0.570022	0.262869	0.0375549	2.56719e-12	KCNQ1	intron_variant	1	1739	12485
rs234854	11	2850970	A	G	0.568719	0.2624	0.0376393	3.13728e-12	KCNQ1	intron_variant	0.995491	1739	12485
rs234855	11	2851113	C	T	0.574888	0.259474	0.0381333	1.01467e-11	KCNQ1	intron_variant	0.973321	1739	12485
rs2237892	11	2839751	T	C	0.395247	-0.253906	0.038086	2.61738e-11	KCNQ1	intron_variant	1	1739	12485
rs7480855	11	2836085	G	A	0.433247	-0.240083	0.0374788	1.49564e-10	KCNQ1	intron_variant	1	1739	12485
rs3079085;rs397838924;rs774588461;rs369047517;rs767940082	11	2841794	CTGTTTGTT	CTGTT	0.434502	-0.239237	0.0377231	2.26888e-10	KCNQ1	intron_variant	0.985557	1739	12485
rs163182	11	2844216	C	G	0.38674	0.238865	0.0385499	5.78239e-10	KCNQ1	intron_variant	0.989734	1739	12485
rs2237895	11	2857194	C	A	0.357736	0.241387	0.0391567	7.06383e-10	AC013791.10	downstream_gene_variant	0.994364	1739	12485
rs763292039;rs3079081;rs3831587;rs397840640;rs777811360;rs372902398	11	2835853	CAAGGAAGG	CAAGGAAGGAAGG	0.550367	0.227774	0.038113	2.28292e-09	KCNQ1	intron_variant	0.955763	1739	12485
rs234864	11	2857297	A	G	0.6264	-0.229565	0.0390443	4.11209e-09	AC013791.10	downstream_gene_variant	0.982617	1739	12485
rs163184	11	2847069	G	T	0.417495	0.221475	0.0377662	4.50847e-09	KCNQ1	intron_variant	0.999038	1739	12485
P-values were obtained from SAIGE using saddlepoint approximation to correct for case-control imbalance.
Variants were filtered based on MAF (≥0.01) and INFO score (≥0.4).
Abbreviations: BP, base position; CHR, chromosome; EAF, effect allele frequency; EA, effect allele; INFO, imputation quality score; NEA, non-effect allele; SE, standard error.
