## Supplementary Table 7 for "Real-world data from the Japanese National Health Insurance System enable fine phenotyping in a 14K-scale population-based study"

### Sheet: Table S7
Supplementary Table 7. Genome-wide significant (P < 5 × 10-8) variants associated with Alzheimer’s disease, as defined using the conventional method plus health insurance claims data.
rsID	CHR	BP	EA	NEA	EAF	BETA	SE	P-value	Symbol	Consequence	INFO	Cases (n)	Controls (n)
rs429358	19	45411941	C	T	0.105682	1.19454	0.192446	5.39589e-10	APOE	missense_variant	0.992036	182	14041
rs56131196	19	45422846	A	G	0.112825	1.02469	0.18261	2.00701e-08	CTB-129P6.7	downstream_gene_variant	0.995224	182	14041
rs4420638	19	45422946	G	A	0.11289	1.01985	0.182289	2.2104e-08	CTB-129P6.7	downstream_gene_variant	0.99561	182	14041
rs12721051	19	45422160	G	C	0.11323	1.0207	0.182489	2.22866e-08	CTB-129P6.7	downstream_gene_variant	0.991393	182	14041
rs12721046	19	45421254	A	G	0.112726	1.02189	0.182809	2.27122e-08	CTB-129P6.7	downstream_gene_variant	0.993323	182	14041
rs35733971;rs780077102	19	45423987	CA	C	0.109616	1.04208	0.187507	2.73579e-08	APOC1	downstream_gene_variant	0.970727	182	14041
P-values were obtained from SAIGE using saddlepoint approximation to correct for case-control imbalance.
Variants were filtered based on MAF (≥0.01) and INFO score (≥0.4).
Abbreviations: BP, base position; CHR, chromosome; EAF, effect allele frequency; EA, effect allele; INFO, imputation quality score; NEA, non-effect allele; SE, standard error.
