## Supplementary Table 8 for "Real-world data from the Japanese National Health Insurance System enable fine phenotyping in a 14K-scale population-based study"

### Sheet: Table S8
Supplementary Table 8. Comparison with previous studies.
rs429358	OR	95%CI		EAFa	Cases (n)	Controls (n)	Site	Definition	Design	Pubmed ID	GWAS Catalog study ID
		Lower	Upper
Present study	3.30205	2.26448	4.81501	0.105682	182	14041	Japan	Prescription	Population-based
Hong S et al.	2.256	1.6552	3.0749	0.2968	212	333	Europe	Clinical diagnosis	Case/control	33223526	GCST90013665
Moreno-Grau S et al.	3.21	3.02	3.41	NR	4120	3289	Spain	Clinical diagnosis (DSM-IV and NIA-AA 2011 guidlines)	Case/control	31473137	GCST009019
Nazarian A et al. (LOADFS) b, c	2.36118	1.87907	2.96699	0.3012	1849.82	3716	US	Clinical diagnosis	Family-based study	30636644;19001172	GCST007600
Nazarian A et al. (CHS) b	1.70351	1.3049	2.22387	0.1078	196.935	3197	US	Clinical diagnosis (NINCDS-ADRDA)	Population-based	30636644;1669507; 19273752	GCST007600
Nazarian A et al. (HRS) b	1.53107	1.2402	1.89017	0.1383	280.805	6158	US	Interview (including cognition test)	Population-based	30636644;24671021	GCST007600
Wang H et al. (female)	3.655	3.37	3.964	0.216	5705	7067	US	Various criteria	Meta-analysis	34122051	GCST90038452
Wang H et al. (male)	3.245	2.941	3.579	0.226	4010	4672	US	Various criteria	Meta-analysis	34122051	GCST90038452
Li L et al. d	4.348	3.46	5.45	NR	622	366	US	Clinical diagnosis (ANDI)	Case/control	34336000	GCST90026487
Akgun B et al.	2.19	1.64	2.93	0.13	345	303	Puerto Rico	Clinical diagnosis (NINCDS-ADRDA)	Case/control	39295643	GCST90451696
Harper JD et al.	2.217	1.798	2.733	0.1099	386	2206	US	Clinical diagnosis (ADAS, 3MSE, CDR)	Population-based	35694926;16627007	GCST90244026
aEffect allele was adjusted to C in all studies; b case and control numbers were estimated from case %; cresults in each cohort were used because of significant p for heterogeneity (p < 0.05); d 95%CI was estimated from p-value
Abbreviations: 3MSE, Modified Mini-Mental State Examination; ADAS, Alzheimer’s Disease Assessment Scale; ANDI, Alzheimer’s Disease Neuroimaging Initiative; CDR, Clinical Dementia Rating; CHS, Cardiovascular Health Study; DSM-IV, Diagnostic and Statistical Manual of Mental Disorders; HRS, University of Michigan Health and Retirement Study; LOADFS, Late-Onset Alzheimer’s Disease Family Study; NIA-A…
